# Streamlining Intersectoral Provision of Real-World Health Data: A Service Platform for Improved Clinical Research and Patient Care

**DOI:** 10.1101/2024.01.29.24301922

**Authors:** Katja Hoffmann, Igor Nesterow, Yuan Peng, Elisa Henke, Daniela Barnett, Cigdem Klengel, Mirko Gruhl, Martin Bartos, Frank Nüßler, Richard Gebler, Sophia Grummt, Anne Seim, Franziska Bathelt, Ines Reinecke, Markus Wolfien, Jens Weidner, Martin Sedlmayr

## Abstract

**Introduction:** Obtaining real-world data from routine clinical care is of growing interest for scientific research and personalized medicine. Despite the abundance of medical data across various facilities — including hospitals, outpatient clinics, and physician practices — the intersectoral exchange of information remains largely hindered due to differences in data structure, content, and adherence to data protection regulations. In response to this challenge, the Medical Informatics Initiative (MII) was launched in Germany, focusing initially on university hospitals to foster the exchange and utilization of real-world data through the development of standardized methods and tools, including the creation of a common core dataset. Our aim, as part of the Medical Informatics Research Hub in Saxony (MiHUBx), is to extend the MII concepts to non-university healthcare providers in a more seamless manner to enable the exchange of real-world data among intersectoral medical sites.

**Methods:** We investigated what services are needed to facilitate the provision of harmonized real-world data for cross-site research. On this basis, we designed a Service Platform Prototype that hosts services for data harmonization, adhering to the globally recognized Health Level 7 (HL7) Fast Healthcare Interoperability Resources (FHIR) international standard communication format and the Observational Medical Outcomes Partnership (OMOP) Common Data Model (CDM). Leveraging these standards, we implemented additional services facilitating data utilization, exchange and analysis. Throughout the development phase, we collaborated with an interdisciplinary team of experts from the fields of system administration, software engineering and technology acceptance to ensure that the solution is sustainable and reusable in the long term.

**Results:** We have developed the pre-built packages “ResearchData-to-FHIR”, “FHIR-to-OMOP” and “Addons”, which provide the services for data harmonization and provision of project-related real-world data in both the FHIR MII Core dataset format (CDS) and the OMOP CDM format as well as utilization and a Service Platform Prototype to streamline data management and use.

**Conclusion:** Our development shows a possible approach to extend the MII concepts to non-university healthcare providers to enable cross-site research on real-world data. Our Service Platform Prototype can thus pave the way for intersectoral data sharing, federated analysis, and provision of SMART-on-FHIR applications to support clinical decision making.
