## Supplementary material for "Streamlining Intersectoral Provision of Real-World Health Data: A Service Platform for Improved Clinical Research and Patient Care": observation_vital_parameter_loinc_code

dwh_source_column	dwh_source_value	fhir_code	fhir_display	version	value_set_url	extension_url	code_system_url	last_updated_at
		8884-9	Heart rate rhythm				http://loinc.org
		251377007	Abdominal pressure				http://snomed.info/sct
